# A claims-based score for the prediction of bleeding in a contemporary cohort of patients receiving oral anticoagulation for venous thromboembolism

**DOI:** 10.1101/2021.02.01.21250924

**Authors:** Alvaro Alonso, Faye L. Norby, Richard F. MacLehose, Neil A. Zakai, Rob F. Walker, Terrence J. Adam, Pamela L. Lutsey

## Abstract

**Background:** Current scores for bleeding risk assessment in patients with venous thromboembolism (VTE) undergoing oral anticoagulation (OAC) have limited predictive capacity. We developed and internally validated a bleeding prediction model using healthcare claims data.

**Methods and Results:** We selected patients with incident VTE in the 2011-2017 MarketScan databases initiating OAC. Hospitalized bleeding events were identified using validated algorithms in the 180 days after VTE diagnosis. We evaluated demographic factors, comorbidities, and medication use prior to OAC initiation as potential predictors of bleeding using stepwise selection of variables in Cox models ran on 1000 bootstrap samples of the patient population. Variables included in >60% of all models were selected for the final analysis. We internally validated the model using bootstrapping and correcting for optimism. We included 165,434 VTE patients initiating OAC, of which 2,294 had a bleeding event. After undergoing the variable selection process, the final model included 20 terms (15 main effects and 5 interactions). The c-statistic for the final model was 0.68 (95% confidence interval [CI] 0.67-0.69). The internally validated c-statistic corrected for optimism was 0.68 (95%CI 0.67-0.69). For comparison, the c-statistic of the HAS-BLED score in this population was 0.62 (95%CI 0.61-0.63).

**Conclusion:** We have developed a novel model for bleeding prediction in VTE using large healthcare claims databases. Performance of the model was moderately good, highlighting the urgent need to identify better predictors of bleeding to inform treatment decisions.
