## Supplementary material for "A claims-based score for the prediction of bleeding in a contemporary cohort of patients receiving oral anticoagulation for venous thromboembolism": Bleeding risk calculator

### Sheet: Major hemorrhage calculator
		180-day Risk of Hemorrhage Hospitalization
		Age	55
		Sex	Female
		Diabetes mellitus	No
		Alcohol abuse	No
		Ischemic stroke / TIA	No
		Renal disease	No
		Chronic pulmonary disease	No
		Liver disease	No
		Cancer	No
		Anemia	No
		Thrombocytopenia	No
		Previous severe bleeding	No
		Antiplatelet use	No
		Risk if using:
		Warfarin	0.00835285
		Rivaroxaban	0.00722668
		Apixaban	0.00410137
		Reference:
		Alonso A, Norby FL, MacLehose RF, Zakai NA, Walker RF, Adam TJ, Lutsey PL. A claims-based score for the prediction of bleeding in a contemporary cohort of patients receiving oral anticoagulation for venous thromboembolism. J Am Heart Assoc 2021

### Sheet: Sheet1
Variable	Coefficient	Mean	Observed	Predicted risk
Age	0.02126	58.1675	55
Female sex	0.21119	0.49927	1
Diabetes mellitus	0.216	0.22105	0
Alcohol abuse	0.52795	0.00892199	0
Ischemic stroke / TIA	0.18247	0.11095	0
Renal disease	0.23294	0.10065	0
Chronic pulmonary disease	0.18426	0.266	0
Liver disease	0.29417	0.088253	0
Cancer	1.31807	0.17661	0
Anemia	1.26878	0.26391	0
Thrombocytopenia	0.17957	0.041485	0
Previous severe bleeding	1.19269	0.10792	0
Antiplatelet use	0.37915	0.061988	0
oac_class - warfarin		0
oac_class - rivaroxaban	-0.18221	0.22495
oac_class - apixaban	-0.76296	0.071938
age x cancer	-0.01183	11.5231
age x anemia	-0.01219	16.3432
age x bleeding	-0.01571	6.5652
female sex x cancer	-0.34744	0.08838
rivaroxaban x bleeding	0.21203	0.019657
apixaban x bleeding	0.57747	0.00925445
Baseline survival (180 days)		0.98768
Risk if using	warfarin			0.00835285
	rivaroxaban			0.00722668
	apixaban			0.00410137
